# Genomic insights into extrapulmonary tuberculosis reveal enrichment of lineage 2 with high drug resistance in specific clinical phenotypes

**DOI:** 10.1101/2025.08.05.25332932

**Authors:** Kusum Sharma, Aravind Bhandari, Gowrang Kasaba Manjunath, Mona Rastogi, Aishwarya S. Babu, Parthasarathy Ponnusamy, Shruthi Vasanthaiah, Karthick Vasudevan, Priyanka Yadav, John George, Abhishek Kumar, Jyoti Sharma, Aman Sharma, Manish Modi, Amod Gupta, Ramandeep Singh, Saroj. K. Sinha, M.S. Dhillon, Megha Sharma, Vishal Sharma, Ritambhra Nada, Navneet Sharma, Akhilesh Pandey, Renu Verma

## Abstract

**Background:** Certain *M. tuberculosis* lineages may preferentially infect extrapulmonary sites, potentially influencing clinical outcomes. Poor drug penetration at these sites may cause treatment failure, even in the absence of resistance. Timely access to resistance profiles and lineage information may support more effective, personalized treatment for extrapulmonary tuberculosis (EPTB).

**Methods:** We sequenced 117 *M. tuberculosis* culture isolates from seven EPTB sites at PGIMER, India. This included cerebrospinal fluid (CSF, n = 40), pus (n = 35), fine-needle aspiration cytology (FNAC, n = 22), tissue (n = 8), ileocaecal biopsy (n = 6), synovial fluid (n = 5), and vitreous fluid (n = 1). Phenotypic drug susceptibility testing (pDST) against 12 drugs was performed using the MYCOTBI sensititre assay. Whole genome sequencing (WGS) on Illumina XTen platform and analyzed using in-house pipelines.

**Results:** Drug resistance was identified in 23.9% (28/117) of isolates by pDST and 29.9% (35/117) by WGS, with 93.0% concordance. WGS detected additional resistant cases missed by MYCOTBI (p = 0.039). Resistance was significantly associated with sample type (p = 0.0446), highest in CSF (16/40, 40.0%). Lineage 2 had the highest resistance (13/24, 54.1%), primarily from CSF (9/13, 69.2%). Mixed infections were observed in 6.8% (8/117) of isolates, mostly involving lineages 2 and 3. Heteroresistance was more common in mixed infections (p = 0.0139).

**Conclusions:** WGS reliably detected resistance to anti-TB drugs, along with lineage and mixed infections. This approach can be applied in culture-free targeted sequencing for rapid detection of resistance and lineage, enabling personalized treatment regimens and improved outcomes in EPTB.
