## Supplementary Table 1 for "Genomic insights into extrapulmonary tuberculosis reveal enrichment of lineage 2 with high drug resistance in specific clinical phenotypes"

### Sheet: Sheet1
Sharma et al., Genomic insights into extrapulmonary tuberculosis reveal enrichment of lineage 2 with high drug resistance in specific clinical phenotypes
Supplementary table 1: List of extrapulmonary TB samples and MYCOTBI sensititre assay profile
Sample ID	Sample type	Resistance Pattern (MYCOTBI_DST)	Sex	Age	Rifampicin (DST)	Isoniazid (DST)	Ethambutol (DST)	Streptomycin (DST)	Moxifloxacin (DST)	Ofloxacin (DST)	Amikacin (DST)	Kanamycin (DST)	Ethionamide (DST)	Para-aminosalicylic acid (DST)	Cycloserine (DST)	RFB (DST)
Pus_18	Pus	DSTB	F	16-20	Sensitive	Sensitive	Sensitive	Sensitive	Sensitive	Sensitive	Sensitive	Sensitive	Sensitive	Sensitive	Sensitive	Sensitive
FNAC_19	FNAC	DSTB	F	16-20	Sensitive	Sensitive	Sensitive	Sensitive	Sensitive	Sensitive	Sensitive	Sensitive	Sensitive	Sensitive	Sensitive	Sensitive
CSF_15	CSF	DSTB	F	16-20	Sensitive	Sensitive	Sensitive	Sensitive	Sensitive	Sensitive	Sensitive	Sensitive	Sensitive	Sensitive	Sensitive	Sensitive
CSF_30	CSF	DSTB	F	16-20	Sensitive	Sensitive	Sensitive	Sensitive	Sensitive	Sensitive	Sensitive	Sensitive	Sensitive	Sensitive	Sensitive	Sensitive
CSF_41	CSF	PRE-XDR	M	16-20	Resistant	Resistant	Resistant	Sensitive	Resistant	Resistant	Sensitive	Sensitive	Sensitive	Sensitive	Sensitive	Sensitive
CSF_45	CSF	MDR-TB	M	16-20	Resistant	Resistant	Resistant	Resistant	Sensitive	Sensitive	Sensitive	Sensitive	Sensitive	Sensitive	Sensitive	Sensitive
FNAC_17	FNAC	DSTB	M	16-20	Sensitive	Sensitive	Sensitive	Sensitive	Sensitive	Sensitive	Sensitive	Sensitive	Sensitive	Sensitive	Sensitive	Sensitive
CSF_24	CSF	DSTB	F	21-25	Sensitive	Sensitive	Sensitive	Sensitive	Sensitive	Sensitive	Sensitive	Sensitive	Sensitive	Sensitive	Sensitive	Sensitive
FNAC_6	FNAC	DSTB	F	21-25	Sensitive	Sensitive	Sensitive	Sensitive	Sensitive	Sensitive	Sensitive	Sensitive	Sensitive	Sensitive	Sensitive	Sensitive
CSF_26	CSF	DSTB	F	21-25	Sensitive	Sensitive	Sensitive	Sensitive	Sensitive	Sensitive	Sensitive	Sensitive	Sensitive	Sensitive	Sensitive	Sensitive
CSF_39	CSF	DSTB	M	21-25	Sensitive	Sensitive	Sensitive	Sensitive	Sensitive	Sensitive	Sensitive	Sensitive	Sensitive	Sensitive	Sensitive	Sensitive
Pus_12	Pus	DSTB	F	21-25	Sensitive	Sensitive	Sensitive	Sensitive	Sensitive	Sensitive	Sensitive	Sensitive	Sensitive	Sensitive	Sensitive	Sensitive
Pus_25	Pus	DSTB	F	21-25	Sensitive	Sensitive	Sensitive	Sensitive	Sensitive	Sensitive	Sensitive	Sensitive	Sensitive	Sensitive	Sensitive	Sensitive
CSF_10	CSF	DSTB	F	21-25	Sensitive	Sensitive	Sensitive	Sensitive	Sensitive	Sensitive	Sensitive	Sensitive	Sensitive	Sensitive	Sensitive	Sensitive
CSF_12	CSF	PRE-XDR	F	21-25	Resistant	Resistant	Sensitive	Sensitive	Resistant	Resistant	Sensitive	Sensitive	Resistant	Sensitive	Sensitive	Sensitive
CSF_6	CSF	RR-TB	M	21-25	Resistant	Sensitive	Sensitive	Resistant	Sensitive	Sensitive	Sensitive	Sensitive	Sensitive	Sensitive	Sensitive	Sensitive
FNAC_16	FNAC	DSTB	M	21-25	Sensitive	Sensitive	Sensitive	Sensitive	Sensitive	Sensitive	Sensitive	Sensitive	Sensitive	Sensitive	Sensitive	Sensitive
CSF_29	CSF	DSTB	M	21-25	Sensitive	Sensitive	Sensitive	Sensitive	Sensitive	Sensitive	Sensitive	Sensitive	Sensitive	Sensitive	Sensitive	Sensitive
FNAC_9	FNAC	DSTB	M	21-25	Sensitive	Sensitive	Sensitive	Sensitive	Sensitive	Sensitive	Sensitive	Sensitive	Sensitive	Sensitive	Sensitive	Sensitive
Pus_10	Pus	DSTB	F	21-25	Sensitive	Sensitive	Sensitive	Sensitive	Sensitive	Sensitive	Sensitive	Sensitive	Sensitive	Sensitive	Sensitive	Sensitive
CSF_20	CSF	DSTB	F	21-25	Sensitive	Sensitive	Resistant	Sensitive	Sensitive	Sensitive	Sensitive	Sensitive	Sensitive	Sensitive	Sensitive	Sensitive
CSF_38	CSF	Hr-TB	M	21-25	Sensitive	Resistant	Sensitive	Resistant	Sensitive	Sensitive	Sensitive	Sensitive	Sensitive	Sensitive	Sensitive	Sensitive
CSF_33	CSF	DSTB	M	26-30	Sensitive	Sensitive	Sensitive	Sensitive	Sensitive	Sensitive	Sensitive	Sensitive	Sensitive	Sensitive	Sensitive	Sensitive
Pus_22	Pus	DSTB	M	26-30	Sensitive	Sensitive	Sensitive	Sensitive	Sensitive	Sensitive	Sensitive	Sensitive	Sensitive	Sensitive	Sensitive	Sensitive
CSF_22	CSF	DSTB	F	26-30	Sensitive	Sensitive	Sensitive	Sensitive	Sensitive	Sensitive	Sensitive	Sensitive	Sensitive	Sensitive	Sensitive	Sensitive
CSF_40	CSF	Hr-TB	M	26-30	Sensitive	Resistant	Resistant	Sensitive	Sensitive	Sensitive	Sensitive	Sensitive	Sensitive	Sensitive	Sensitive	Sensitive
CSF_9	CSF	DSTB	F	26-30	Sensitive	Sensitive	Sensitive	Sensitive	Sensitive	Sensitive	Sensitive	Sensitive	Sensitive	Sensitive	Sensitive	Sensitive
Pus_27	Pus	DSTB	M	26-30	Sensitive	Sensitive	Sensitive	Sensitive	Sensitive	Sensitive	Sensitive	Sensitive	Sensitive	Sensitive	Sensitive	Sensitive
CSF_7	CSF	DSTB	M	26-30	Sensitive	Sensitive	Sensitive	Sensitive	Sensitive	Sensitive	Sensitive	Sensitive	Sensitive	Sensitive	Sensitive	Sensitive
FNAC_7	FNAC	DSTB	F	26-30	Sensitive	Sensitive	Sensitive	Sensitive	Sensitive	Sensitive	Sensitive	Sensitive	Sensitive	Sensitive	Sensitive	Sensitive
Tissue_8	Tissue	DSTB	M	26-30	Sensitive	Sensitive	Sensitive	Sensitive	Sensitive	Sensitive	Sensitive	Sensitive	Sensitive	Sensitive	Sensitive	Sensitive
ICBx_2	ICBx	DSTB	F	26-30	Sensitive	Sensitive	Sensitive	Sensitive	Sensitive	Sensitive	Sensitive	Sensitive	Sensitive	Sensitive	Sensitive	Sensitive
CSF_21	CSF	DSTB	M	26-30	Sensitive	Sensitive	Sensitive	Sensitive	Sensitive	Sensitive	Sensitive	Sensitive	Sensitive	Sensitive	Sensitive	Sensitive
Pus_28	Pus	DSTB	M	26-30	Sensitive	Sensitive	Sensitive	Sensitive	Sensitive	Sensitive	Sensitive	Sensitive	Sensitive	Sensitive	Sensitive	Sensitive
Pus_37	Pus	Hr-TB	M	26-30	Sensitive	Resistant	Sensitive	Resistant	Sensitive	Sensitive	Sensitive	Sensitive	Sensitive	Sensitive	Sensitive	Sensitive
Pus_8	Pus	DSTB	M	26-30	Sensitive	Sensitive	Sensitive	Sensitive	Sensitive	Sensitive	Sensitive	Sensitive	Sensitive	Sensitive	Sensitive	Sensitive
SF_4	SF	DSTB	M	26-30	Sensitive	Sensitive	Sensitive	Sensitive	Sensitive	Sensitive	Sensitive	Sensitive	Sensitive	Sensitive	Sensitive	Sensitive
FNAC_2	FNAC	DSTB	F	31-35	Sensitive	Sensitive	Sensitive	Sensitive	Sensitive	Sensitive	Sensitive	Sensitive	Sensitive	Sensitive	Sensitive	Sensitive
FNAC_20	FNAC	DSTB	F	31-35	Sensitive	Sensitive	Sensitive	Sensitive	Sensitive	Sensitive	Sensitive	Sensitive	Sensitive	Sensitive	Sensitive	Sensitive
CSF_17	CSF	PRE-XDR	F	31-35	Resistant	Resistant	Resistant	Resistant	Resistant	Resistant	Sensitive	Sensitive	Resistant	Sensitive	Sensitive	Sensitive
FNAC_11	FNAC	DSTB	F	31-35	Sensitive	Sensitive	Sensitive	Sensitive	Sensitive	Sensitive	Sensitive	Sensitive	Sensitive	Sensitive	Sensitive	Sensitive
FNAC_18	FNAC	DSTB	F	31-35	Sensitive	Sensitive	Sensitive	Sensitive	Sensitive	Sensitive	Sensitive	Sensitive	Sensitive	Sensitive	Sensitive	Sensitive
Pus_11	Pus	DSTB	F	31-35	Sensitive	Sensitive	Sensitive	Sensitive	Sensitive	Sensitive	Sensitive	Sensitive	Sensitive	Sensitive	Sensitive	Sensitive
Pus_20	Pus	DSTB	M	31-35	Sensitive	Sensitive	Sensitive	Sensitive	Sensitive	Sensitive	Sensitive	Sensitive	Sensitive	Sensitive	Sensitive	Sensitive
Pus_4	Pus	RR-TB	M	31-35	Resistant	Sensitive	Sensitive	Resistant	Sensitive	Sensitive	Sensitive	Sensitive	Sensitive	Sensitive	Sensitive	Sensitive
FNAC_14	FNAC	DSTB	M	31-35	Sensitive	Sensitive	Sensitive	Sensitive	Sensitive	Sensitive	Sensitive	Sensitive	Sensitive	Sensitive	Sensitive	Sensitive
Pus_29	Pus	DSTB	F	31-35	Sensitive	Sensitive	Sensitive	Sensitive	Sensitive	Sensitive	Sensitive	Sensitive	Sensitive	Sensitive	Sensitive	Sensitive
Pus_7	Pus	DSTB	F	31-35	Sensitive	Sensitive	Sensitive	Sensitive	Sensitive	Sensitive	Sensitive	Sensitive	Sensitive	Sensitive	Sensitive	Sensitive
CSF_31	CSF	DSTB	M	31-35	Sensitive	Sensitive	Sensitive	Sensitive	Sensitive	Sensitive	Sensitive	Sensitive	Sensitive	Sensitive	Sensitive	Sensitive
CSF_35	CSF	Hr-TB	M	31-35	Sensitive	Resistant	Sensitive	Sensitive	Sensitive	Sensitive	Sensitive	Sensitive	Sensitive	Sensitive	Sensitive	Sensitive
FNAC_10	FNAC	DSTB	M	31-35	Sensitive	Sensitive	Sensitive	Sensitive	Sensitive	Sensitive	Sensitive	Sensitive	Sensitive	Sensitive	Sensitive	Sensitive
FNAC_3	FNAC	DSTB	M	31-35	Sensitive	Sensitive	Sensitive	Sensitive	Sensitive	Sensitive	Sensitive	Sensitive	Sensitive	Sensitive	Sensitive	Sensitive
Pus_30	Pus	Hr-TB	M	31-35	Sensitive	Resistant	Resistant	Sensitive	Resistant	Sensitive	Sensitive	Resistant	Sensitive	Sensitive	Sensitive	Sensitive
SF_6	SF	DSTB	M	31-35	Sensitive	Sensitive	Sensitive	Sensitive	Sensitive	Sensitive	Sensitive	Sensitive	Sensitive	Sensitive	Sensitive	Sensitive
Pus_14	Pus	DSTB	M	36-40	Sensitive	Sensitive	Sensitive	Sensitive	Sensitive	Sensitive	Sensitive	Sensitive	Sensitive	Sensitive	Sensitive	Sensitive
CSF_37	CSF	Hr-TB	M	36-40	Sensitive	Resistant	Sensitive	Sensitive	Sensitive	Sensitive	Sensitive	Sensitive	Sensitive	Sensitive	Sensitive	Sensitive
CSF_43	CSF	Hr-TB	M	36-40	Sensitive	Resistant	Resistant	Sensitive	Sensitive	Sensitive	Sensitive	Sensitive	Sensitive	Sensitive	Sensitive	Sensitive
FNAC_22	FNAC	Hr-TB	M	36-40	Sensitive	Resistant	Sensitive	Sensitive	Sensitive	Sensitive	Sensitive	Sensitive	Resistant	Sensitive	Sensitive	Sensitive
ICBx_4	ICBx	DSTB	M	36-40	Sensitive	Sensitive	Sensitive	Sensitive	Sensitive	Sensitive	Sensitive	Sensitive	Sensitive	Sensitive	Sensitive	Sensitive
Pus_23	Pus	DSTB	M	36-40	Sensitive	Sensitive	Sensitive	Sensitive	Sensitive	Sensitive	Sensitive	Sensitive	Sensitive	Sensitive	Sensitive	Sensitive
CSF_5	CSF	PRE-XDR	M	36-40	Resistant	Resistant	Resistant	Resistant	Resistant	Resistant	Sensitive	Sensitive	Sensitive	Sensitive	Sensitive	Sensitive
Pus_19	Pus	DSTB	F	36-40	Sensitive	Sensitive	Sensitive	Sensitive	Sensitive	Sensitive	Sensitive	Sensitive	Sensitive	Sensitive	Sensitive	Sensitive
Pus_6	Pus	DSTB	F	36-40	Sensitive	Sensitive	Sensitive	Sensitive	Sensitive	Sensitive	Sensitive	Sensitive	Sensitive	Sensitive	Sensitive	Sensitive
Tissue_5	Tissue	DSTB	F	36-40	Sensitive	Sensitive	Sensitive	Sensitive	Sensitive	Sensitive	Sensitive	Sensitive	Sensitive	Sensitive	Sensitive	Sensitive
FNAC_5	FNAC	DSTB	M	36-40	Sensitive	Sensitive	Sensitive	Sensitive	Sensitive	Sensitive	Sensitive	Sensitive	Sensitive	Sensitive	Sensitive	Sensitive
ICBx_1	ICBx	DSTB	F	36-40	Sensitive	Sensitive	Sensitive	Sensitive	Sensitive	Sensitive	Sensitive	Sensitive	Sensitive	Sensitive	Sensitive	Sensitive
ICBx_3	ICBx	DSTB	F	36-40	Sensitive	Sensitive	Sensitive	Sensitive	Sensitive	Sensitive	Sensitive	Sensitive	Sensitive	Sensitive	Sensitive	Sensitive
ICBx_6	ICBx	DSTB	M	36-40	Sensitive	Sensitive	Sensitive	Sensitive	Sensitive	Sensitive	Sensitive	Sensitive	Sensitive	Sensitive	Sensitive	Sensitive
CSF_18	CSF	DSTB	F	41-45	Sensitive	Sensitive	Sensitive	Sensitive	Sensitive	Sensitive	Sensitive	Sensitive	Sensitive	Sensitive	Sensitive	Sensitive
FNAC_21	FNAC	DSTB	F	41-45	Sensitive	Sensitive	Sensitive	Sensitive	Sensitive	Sensitive	Sensitive	Sensitive	Sensitive	Sensitive	Sensitive	Sensitive
Tissue_1	Tissue	DSTB	F	41-45	Sensitive	Sensitive	Sensitive	Sensitive	Sensitive	Sensitive	Sensitive	Sensitive	Sensitive	Sensitive	Sensitive	Sensitive
FNAC_13	FNAC	DSTB	M	41-45	Sensitive	Sensitive	Sensitive	Sensitive	Sensitive	Sensitive	Sensitive	Sensitive	Sensitive	Sensitive	Sensitive	Sensitive
CSF_11	CSF	DSTB	M	41-45	Sensitive	Sensitive	Sensitive	Sensitive	Sensitive	Sensitive	Sensitive	Sensitive	Sensitive	Sensitive	Sensitive	Sensitive
CSF_14	CSF	DSTB	M	41-45	Sensitive	Sensitive	Sensitive	Sensitive	Sensitive	Sensitive	Sensitive	Sensitive	Sensitive	Sensitive	Sensitive	Sensitive
CSF_16	CSF	DSTB	M	41-45	Sensitive	Sensitive	Sensitive	Sensitive	Sensitive	Sensitive	Sensitive	Sensitive	Sensitive	Sensitive	Sensitive	Sensitive
CSF_32	CSF	DSTB	M	41-45	Sensitive	Sensitive	Sensitive	Sensitive	Sensitive	Sensitive	Sensitive	Sensitive	Sensitive	Sensitive	Sensitive	Sensitive
CSF_8	CSF	Hr-TB	M	41-45	Sensitive	Resistant	Sensitive	Sensitive	Sensitive	Sensitive	Sensitive	Sensitive	Sensitive	Sensitive	Sensitive	Sensitive
Tissue_7	Tissue	DSTB	M	41-45	Sensitive	Sensitive	Sensitive	Sensitive	Sensitive	Sensitive	Sensitive	Sensitive	Sensitive	Sensitive	Sensitive	Sensitive
SF_2	SF	PRE-XDR	M	46-50	Resistant	Resistant	Resistant	Sensitive	Resistant	Sensitive	Sensitive	Sensitive	Sensitive	Sensitive	Sensitive	Sensitive
ICBx_5	ICBx	DSTB	M	46-50	Sensitive	Sensitive	Sensitive	Sensitive	Sensitive	Sensitive	Sensitive	Sensitive	Sensitive	Sensitive	Sensitive	Sensitive
Pus_13	Pus	DSTB	M	46-50	Sensitive	Sensitive	Sensitive	Sensitive	Sensitive	Sensitive	Sensitive	Sensitive	Sensitive	Sensitive	Sensitive	Sensitive
VF_2	VF	DSTB	M	46-50	Sensitive	Sensitive	Sensitive	Sensitive	Sensitive	Sensitive	Sensitive	Sensitive	Sensitive	Sensitive	Sensitive	Sensitive
Pus_3	Pus	DSTB	M	46-50	Sensitive	Sensitive	Sensitive	Sensitive	Sensitive	Sensitive	Sensitive	Sensitive	Sensitive	Sensitive	Sensitive	Sensitive
Pus_31	Pus	DSTB	M	46-50	Sensitive	Sensitive	Sensitive	Sensitive	Sensitive	Sensitive	Sensitive	Sensitive	Sensitive	Sensitive	Sensitive	Sensitive
Pus_33	Pus	Hr-TB	M	46-50	Sensitive	Resistant	Sensitive	Sensitive	Sensitive	Sensitive	Sensitive	Sensitive	Resistant	Sensitive	Sensitive	Sensitive
Pus_38	Pus	DSTB	M	46-50	Sensitive	Sensitive	Sensitive	Sensitive	Sensitive	Sensitive	Sensitive	Sensitive	Sensitive	Sensitive	Sensitive	Sensitive
Pus_9	Pus	DSTB	F	46-50	Sensitive	Sensitive	Sensitive	Sensitive	Sensitive	Sensitive	Sensitive	Sensitive	Sensitive	Sensitive	Sensitive	Sensitive
CSF_13	CSF	DSTB	F	46-50	Sensitive	Sensitive	Sensitive	Sensitive	Sensitive	Sensitive	Sensitive	Sensitive	Sensitive	Sensitive	Sensitive	Sensitive
CSF_44	CSF	Hr-TB	M	51-55	Sensitive	Resistant	Sensitive	Sensitive	Sensitive	Sensitive	Sensitive	Sensitive	Resistant	Sensitive	Sensitive	Sensitive
FNAC_1	FNAC	Hr-TB	M	51-55	Sensitive	Resistant	Sensitive	Sensitive	Sensitive	Sensitive	Sensitive	Sensitive	Sensitive	Sensitive	Sensitive	Sensitive
CSF_25	CSF	DSTB	M	51-55	Sensitive	Sensitive	Sensitive	Sensitive	Sensitive	Sensitive	Sensitive	Sensitive	Sensitive	Sensitive	Sensitive	Sensitive
CSF_3	CSF	DSTB	M	51-55	Sensitive	Sensitive	Sensitive	Sensitive	Sensitive	Sensitive	Sensitive	Sensitive	Sensitive	Sensitive	Sensitive	Sensitive
CSF_36	CSF	Hr-TB	F	51-55	Sensitive	Resistant	Sensitive	Sensitive	Sensitive	Sensitive	Sensitive	Sensitive	Sensitive	Sensitive	Sensitive	Sensitive
CSF_4	CSF	PRE-XDR	F	51-55	Resistant	Resistant	Resistant	Resistant	Resistant	Resistant	Sensitive	Sensitive	Resistant	Sensitive	Sensitive	Sensitive
Pus_21	Pus	DSTB	M	51-55	Sensitive	Sensitive	Sensitive	Sensitive	Sensitive	Sensitive	Sensitive	Sensitive	Sensitive	Sensitive	Sensitive	Sensitive
Pus_5	Pus	DSTB	M	51-55	Sensitive	Sensitive	Sensitive	Sensitive	Sensitive	Sensitive	Sensitive	Sensitive	Sensitive	Sensitive	Sensitive	Sensitive
CSF_28	CSF	DSTB	F	56-60	Sensitive	Sensitive	Sensitive	Sensitive	Sensitive	Sensitive	Sensitive	Sensitive	Sensitive	Sensitive	Sensitive	Sensitive
CSF_46	CSF	Hr-TB	M	56-60	Sensitive	Resistant	Resistant	Sensitive	Sensitive	Sensitive	Sensitive	Sensitive	Resistant	Sensitive	Sensitive	Sensitive
FNAC_12	FNAC	DSTB	F	56-60	Sensitive	Sensitive	Sensitive	Sensitive	Sensitive	Sensitive	Sensitive	Sensitive	Sensitive	Sensitive	Sensitive	Sensitive
FNAC_8	FNAC	Hr-TB	F	56-60	Sensitive	Resistant	Sensitive	Sensitive	Sensitive	Sensitive	Resistant	Resistant	Sensitive	Sensitive	Sensitive	Sensitive
Pus_36	Pus	PRE-XDR	F	61-65	Resistant	Resistant	Resistant	Resistant	Resistant	Resistant	Resistant	Resistant	Resistant	Sensitive	Sensitive	Resistant
Tissue_6	Tissue	DSTB	M	61-65	Sensitive	Sensitive	Sensitive	Sensitive	Sensitive	Sensitive	Sensitive	Sensitive	Sensitive	Sensitive	Sensitive	Sensitive
Tissue_4	Tissue	DSTB	F	61-65	Sensitive	Sensitive	Sensitive	Sensitive	Sensitive	Sensitive	Sensitive	Sensitive	Sensitive	Sensitive	Sensitive	Sensitive
FNAC_4	FNAC	DSTB	F	61-65	Sensitive	Sensitive	Sensitive	Sensitive	Sensitive	Sensitive	Sensitive	Sensitive	Sensitive	Sensitive	Sensitive	Sensitive
Pus_34	Pus	PRE-XDR	M	61-65	Resistant	Resistant	Resistant	Resistant	Resistant	Resistant	Resistant	Resistant	Resistant	Sensitive	Sensitive	Sensitive
FNAC_15	FNAC	DSTB	F	61-65	Sensitive	Sensitive	Sensitive	Sensitive	Sensitive	Sensitive	Sensitive	Sensitive	Sensitive	Sensitive	Sensitive	Sensitive
SF_5	SF	DSTB	M	61-65	Sensitive	Sensitive	Sensitive	Sensitive	Sensitive	Sensitive	Sensitive	Sensitive	Sensitive	Sensitive	Sensitive	Sensitive
Pus_16	Pus	DSTB	F	66-70	Sensitive	Sensitive	Sensitive	Resistant	Sensitive	Sensitive	Sensitive	Sensitive	Sensitive	Sensitive	Sensitive	Sensitive
Pus_17	Pus	DSTB	M	66-70	Sensitive	Sensitive	Sensitive	Sensitive	Sensitive	Sensitive	Sensitive	Sensitive	Sensitive	Sensitive	Sensitive	Sensitive
Pus_26	Pus	DSTB	F	66-70	Sensitive	Sensitive	Sensitive	Sensitive	Sensitive	Sensitive	Sensitive	Sensitive	Sensitive	Sensitive	Sensitive	Sensitive
Pus_32	Pus	Hr-TB	M	66-70	Sensitive	Resistant	Sensitive	Sensitive	Sensitive	Sensitive	Sensitive	Sensitive	Sensitive	Sensitive	Sensitive	Sensitive
Tissue_3	Tissue	DSTB	F	66-70	Sensitive	Sensitive	Sensitive	Sensitive	Sensitive	Sensitive	Sensitive	Sensitive	Sensitive	Sensitive	Sensitive	Sensitive
SF_3	SF	DSTB	M	71-75	Sensitive	Sensitive	Sensitive	Sensitive	Sensitive	Sensitive	Sensitive	Sensitive	Sensitive	Sensitive	Sensitive	Sensitive
Tissue_2	Tissue	DSTB	F	71-75	Sensitive	Sensitive	Sensitive	Sensitive	Sensitive	Sensitive	Sensitive	Sensitive	Sensitive	Sensitive	Sensitive	Sensitive
CSF_19	CSF	DSTB	M	71-75	Sensitive	Sensitive	Sensitive	Sensitive	Sensitive	Sensitive	Sensitive	Sensitive	Sensitive	Sensitive	Sensitive	Sensitive
Pus_35	Pus	Hr-TB	M	76-80	Sensitive	Resistant	Sensitive	Sensitive	Sensitive	Sensitive	Sensitive	Sensitive	Sensitive	Sensitive	Sensitive	Sensitive
Pus_15	Pus	DSTB	F	76-80	Sensitive	Sensitive	Sensitive	Sensitive	Sensitive	Sensitive	Sensitive	Sensitive	Sensitive	Sensitive	Sensitive	Sensitive
